# Towards Democratizing CNS Tumor Classification: 10-fold reduction in methylation sequencing cost with the Flongle Flow Cell

**DOI:** 10.64898/2026.09.03.26361431

**Authors:** Assaf Grunwald, Galina Feinberg-Gorenshtein, Helen Toledano, Yehudit Birger, Shai Izraeli, Yuval Ebenstein

**Affiliations:** Department of Physical Chemistry, School of Chemistry, Tel Aviv University, Tel Aviv, Israel; Felsenstein Medical Research Center, Tel Aviv University, Petach Tikva, Israel; The Rina Zaizov Division of Pediatric Hematology-Oncology, Schneider Children’s Medical Center of Israel, Petach Tikva, Israel; Neuro-Oncology Unit, Dept. of Pediatric Hematology-Oncology, Schneider Children’s Medical Center, Petah Tikva, Israel; The Gray Faculty of Medical and Health Sciences, Tel Aviv University, Tel Aviv, Israel; Faculty of Medicine, Tel Aviv University, Tel Aviv, Israel; Department of Biomedical Engineering, Faculty of Engineering, Tel Aviv University, Tel Aviv, Israel

**Keywords:** CNS tumor classification, DNA methylation profiling, Oxford Nanopore Technologies

## Abstract

Oxford Nanopore Technologies-based methylation profiling enables rapid, accurate CNS tumor classification but is currently mostly performed with MinION flow cells (~$1,000 USD). We benchmarked the low-cost Flongle flow cell (~$100, 10-fold reduction) for methylation-based tumor classification. Across 12 pediatric CNS tumor samples with highly variable sequencing yields (17–330 Mbp), both Sturgeon and nanoDx classifiers achieved perfect diagnostic accuracy when operating above significance thresholds, despite extreme data sparsity. Bootstrap analysis determined empirically defined minimum data thresholds. These results demonstrate that Flongle flow cells enable cost-effective deployment of rapid, accurate nanopore-based CNS diagnostics while maintaining clinical reliability.
