## Supplementary material for "Towards Democratizing CNS Tumor Classification: 10-fold reduction in methylation sequencing cost with the Flongle Flow Cell": SI table 1

### Sheet: Sheet1
Sample	Patient age range (years)	Patient sex	Sample ID	Pores	starding amount	Sample Type	Sequencing Yield (MB)	24h M-PACT (Classification)	24h M-PACT (Score)	24h M-PACT (Result)	2h M-PACT (Classification)	2h M-PACT (Score)	2h M-PACT (Result)	24h Sturgeon (Classification)	24h Sturgeon (Score)	24h Sturgeon (Result)	2h Sturgeon (Classification)	2h Sturgeon (Score)	2h Sturgeon (Result)	24h nanoDx (Classification)	24h nanoDx (Score)	24h nanoDx (Result)	2h nanoDx (Classification)	2h nanoDx (Score)	2h nanoDx (Result)	Neuropathologist-confirmed diagnosis
25-001336	5-10	m	S1	74	148	Fresh Frozen	316M	GBM_MYCN	0.248141	Incorrect	A_IDH_HG	0.531136	Incorrect	Embryonal - CNS NB - FOXR2	0.893	Correct	Glioma IDH - O IDH - O IDH	0.878	Incorrect	CNS neuroblastoma with FOXR2 activation	0.605	Correct	CNS neuroblastoma with FOXR2 activation	0.424	Correct	Embryonal - CNS NB - FOXR2
23-000939	0-5	f	S2	76	156.4	Fresh Frozen	330.5M	ATRT_SHH	0.492098	Incorrect	A_IDH_HG	0.429627	Incorrect	Embryonal - ATRT - MYC	0.987	Correct	Embryonal - ATRT - SHH	0.899	Incorrect	atypical teratoid/rhabdoid tumor, subclass MYC	0.59	Correct	atypical teratoid/rhabdoid tumor, subclass SHH	0.21	Correct	MYC-ATRT
23-000916	0-5	m	S3	66	152	Fresh Frozen	153M	GBM_MYCN	0.397508	Incorrect	GBM_MYCN	0.534033	Incorrect	Ependymal - EPN - PF A	0.993	Correct	Ependymal - EPN - PF A	0.893	Correct	EPN, PF A	0.685355	Correct	pendymoma, posterior fossa group A	0.405	Correct	EPN, Posterior Fossa A
25-001297	0-5	m	S4	69	75	Fresh Frozen	124M	O_IDH	0.563034	Incorrect	A_IDH_HG	0.539787	Incorrect	Plexus - PLEX - PED A	0.958	Correct	PLEX - PED A	0.465	Correct	PLEX, PED A	0.305	Correct	plexus tumor, subclass paediatric A	0.145	Correct	plexus tumor, subclass paediatric A.
25-000752	15-20	m	S5	79	82.8	Fresh Frozen	128.5M	O_IDH	0.421487	Incorrect	GBM_MYCN	0.315957	Incorrect	Glio-neuronal - CN - CN	0.991	Correct	Glio-neuronal - CN - CN	0.993	Correct	neurocytoma.	0.645	Correct	central neurocytoma	0.452	Correct	Glioneuronal central neurocytoma
23-001749	5-10	f	S6	82	325	Fresh Frozen	17M	A_IDH_HG	0.490604	Incorrect	A_IDH_HG	0.451906	Incorrect	Ependymal - EPN - MPE	0.513	Incorrect	Pineal - PIN T - PB A	0.37	Incorrect	medulloblastoma, subclass group 3	0.068	Incorrect	CONTR, REACT	0.07	Incorrect	ETMR
CNS-FLG-25-000625	5-10	f	S7	42	60	Fresh Frozen	72.62M	O_IDH	0.681122	Incorrect	A_IDH_HG	0.529771	Incorrect	Glio-neuronal - DLGNT - DLGNT	0.836	Incorrect	Glio-neuronal - DLGNT - DLGNT	0.531	Incorrect	low grade glioma, subclass midline pilocytic astrocytoma	0.146	Correct	ependymoma, myxopapillary	0.109	Incorrect	Other glioma - LGG PA - PA
CNS-FLF-25-000402	0-5	f	S8	64	315	Fresh Frozen	192M	O_IDH	0.490452	Incorrect	A_IDH_HG	0.569383	Incorrect	Plexus - PLEX - PED B	0.997	Correct	Plexus - PLEX - PED B	0.977	Correct	plexus tumor, subclass paediatric B	0.535	Correct	plexus tumor, subclass paediatric B	0.175671	Correct	Plexus - PLEX - PED B
CNS-FLF-25-001336	5-10	m	S1b	58	148	Fresh Frozen	199M	O_IDH	0.387979	Incorrect	A_IDH_HG	0.421994	Incorrect	Embryonal - CNS NB - FOXR2	0.73	Correct	Embryonal - CNS NB - FOXR2	0.799	Correct	CNS neuroblastoma with FOXR2 activation	0.584	Correct	CNS neuroblastoma with FOXR2 activation	0.509	Correct	Embryonal - CNS NB - FOXR2
CNS-FLF-25-000575	0-5	m	S9	49	100	Fresh Frozen	129.7	O_IDH	0.511641	Incorrect	A_IDH_HG	0.532526	Incorrect	Embryonal - ATRT - TYR	0.997252	Correct	Embryonal - ATRT - TYR	0.81	Correct	ATRT, TYR	0.390551	Correct	IDH glioma, subclass astrocytoma	0.051	Incorrect	ATRT-TYR
23-8298	5-10	m	S10	50	83.3	FFPE	129.7M	O_IDH	0.375993	Incorrect	A_IDH_HG	0.58503	Incorrect	Glioblastoma - GBM - MYCN	0.526	Incorrect	Glioma IDH - A IDH - A IDH	0.552	Incorrect	diffuse midline glioma H3 K27M mutant	0.48	Correct	GBM, MYCN	0.069	Incorrect	Glioblastoma - DMG - K27
CNS-FLG-23-00179	5-10	f	S11	61	120	Fresh Frozen	99M	A_IDH_HG	0.494626	Incorrect	A_IDH_HG	0.572725	Incorrect	Embryonal - ETMR - ETMR	0.73	Correct	Ependymal - EPN - MPE	0.529	Incorrect	ETMR	0.128	Correct	EPN, MPE	0.15	Incorrect	ETMR
